# A circulating proteome-informed prognostic model of COVID-19 disease activity that relies on routinely available clinical laboratories

**DOI:** 10.1101/2022.11.02.22281834

**Authors:** William Ma, Antoine Soulé, Karine Tremblay, Simon Rousseau, Amin Emad

## Abstract

A minority of people infected with SARS-CoV-2 will develop severe COVID-19 disease. To help physicians predict who is more likely to require admission to ICU, we conducted an unsupervised stratification of the circulating proteome that identified six endophenotypes (EPs) among 731 SARS-CoV-2 PCR-positive hospitalized participants in the Biobanque Québécoise de la COVID-19, with varying degrees of disease severity and times to intensive care unit (ICU) admission. One endophenotype, EP6, was associated with a greater proportion of ICU admission, ventilation support, acute respiratory distress syndrome (ARDS) and death. Clinical features of EP6 included increased levels of C-reactive protein, D-dimers, interleukin-6, ferritin, soluble fms-like tyrosine kinase-1, elevated neutrophils, and depleted lymphocytes, whereas another endophenotype (EP5) was associated with cardiovascular complications, congruent with elevated blood biomarkers of cardiovascular disease like N-terminal pro B-type natriuretic peptide (NT-proBNP), Growth Differentiation Factor-15 (GDF-15), and Troponin T. Importantly, a prognostic model solely based on clinical laboratory measurements was developed and validated on 903 patients that generalizes the EPs to new patients recruited across all pandemic waves (2020-2022) and create new opportunities for automated identification of high-risk groups in the clinic. Thus, this novel way to address pathogenesis that leverages detailed phenotypic information but relies on routinely available information in the clinic to favor translation may find applications in other diseases beyond COVID-19.
