## Supplementary material for "A circulating proteome-informed prognostic model of COVID-19 disease activity that relies on routinely available clinical laboratories": Table S1

### Sheet: Characteristics
Caption: Clinical and pathological characteristics of patients with SomaLogic data, used to identify the endophenotypes.
		Cohort (n=731)	EP1 (n=189)	EP2 (n=130)	EP3 (n=160)	EP4 (n=75)	EP5 (n=59)	EP6 (n=118)
		No. (%)	No. (%)	No. (%)	No. (%)	No. (%)	No. (%)	No. (%)
Age	<45	17	18	21.5	21.2	16	6.8	10.2
	45-65	34.9	31.7	34.6	43.1	36	18.6	36.4
	>65	48.2	50.3	43.8	35.6	48	74.6	53.4
	Unknown	0	0	0	0	0	0	0
BMI	<20	2.2	2.6	3.8	0.6	0	5.1	1.7
	20-25	11.8	11.6	14.6	12.5	4	18.6	9.3
	25-35	27.2	33.9	26.9	18.8	21.3	28.8	31.4
	>35	7	5.8	3.1	6.9	10.7	10.2	9.3
	Unknown	51.8	46	51.5	61.3	64	37.3	48.3
Sex	Female	43.8	52.4	50	34.4	54.7	39	31.4
	Male	56.2	47.6	50	65.6	45.3	61	68.6
Severity	Deceased	3.1	0.5	1.5	3.1	0	5.1	10.2
	Severe	31.5	12.7	19.2	33.8	37.3	39	64.4
	Moderate	51.2	65.1	56.9	47.5	58.7	52.5	22
	Mild	11.5	19.6	17.7	13.1	1.3	1.7	0.8
	Unknown	2.7	2.1	4.6	2.5	2.7	1.7	2.5
Oxygen therapy	Yes	66.6	45	48.5	68.1	92	78	97.5
	No	22.8	45	38.5	11.2	5.3	13.6	1.7
	Unknown	10.5	10.1	13.1	20.6	2.7	8.5	0.8
Ventilatory support	Yes	65.1	43.4	47.7	68.1	86.7	74.6	96.6
	No	11.4	11.6	16.9	16.2	4	13.6	1.7
	Unknown	23.5	45	35.4	15.6	9.3	11.9	1.7
Admission to ICU	Yes	32	12.2	20	30.6	30.7	37.3	77.1
	No	65.8	84.7	77.7	66.2	68	62.7	22
	Unknown	2.2	3.2	2.3	3.1	1.3	0	0.8

### Sheet: EP Enrichment (Boolean Vars)
Caption: Two-sided Fisher's exact test was used to assess the enrichment or depletion of Boolean clinical variables in each EP (EP vs. other Eps). The p-values were adjusted for multiple tests using Benjamini-Hochberg false discovery rate across EPs.
			clust_labels	clust_labels	clust_labels	clust_labels	clust_labels	clust_labels
			EP1 (n=189)	EP2 (n=130)	EP3 (n=160)	EP4 (n=75)	EP5 (n=59)	EP6 (n=118)		Legend
variable	label	alternative								Enriched	Depleted	Fisher's Exact adjusted p-value (FDR)
Sex	Female	two-sided	0.013744	0.143635	0.013744	0.0743472	0.494838	0.013744				FDR < 0.01
Ventilation	Yes	two-sided	3.42624e-12	1.40065e-05	0.398881	2.63348e-05	0.143012	4.59337e-18				FDR < 0.05
Oxygen	Yes	two-sided	2.20352e-12	4.57176e-06	0.704642	2.11357e-07	0.0733024	4.23345e-18
ICU	Yes	two-sided	3.87697e-12	0.00247135	0.842606	0.896176	0.575808	9.50962e-28
Severity (binary)	Severe/Dead	two-sided	1.89152e-13	0.000461673	0.609866	0.609866	0.176847	1.73952e-21
Caption: The table shows the sign (1 means an enrichment, while -1 shows a depletion) of the variable in the EP.
			clust_labels	clust_labels	clust_labels	clust_labels	clust_labels	clust_labels
			EP1 (n=189)	EP2 (n=130)	EP3 (n=160)	EP4 (n=75)	EP5 (n=59)	EP6 (n=118)
variable	label	alternative
Sex	Female	two-sided	1	1	-1	1	-1	-1
Ventilation	Yes	two-sided	-1	-1	1	1	1	1
Oxygen	Yes	two-sided	-1	-1	1	1	1	1
ICU	Yes	two-sided	-1	-1	-1	-1	1	1
Severity (binary)	Severe/Dead	two-sided	-1	-1	1	1	1	1

### Sheet: EP assocation (Continuous Vars)
Caption: Two-sided MWU test was used to assess the increase or decrease of the continous variables in each EP (EP vs. other EPs). The p-values were adjusted for multiple tests using Benjamini-Hochberg false discovery rate across EPs.
		clust_labels	clust_labels	clust_labels	clust_labels	clust_labels	clust_labels
		EP1 (n=189)	EP2 (n=130)	EP3 (n=160)	EP4 (n=75)	EP5 (n=59)	EP6 (n=118)		Legend
variable	alternative								Increase	Decrease	Mann-Whitney U-test adjusted p-value (FDR)
Age	two-sided	0.497843	0.609991	0.000153331	0.749566	7.73472e-05	0.497843				FDR < 0.01
BMI	two-sided	0.893091	0.0433932	0.849644	0.0516938	0.693625	0.123266				FDR < 0.05
Caption: The table shows the sign (1 means an increase, while -1 shows a decrease in the mean value).
		clust_labels	clust_labels	clust_labels	clust_labels	clust_labels	clust_labels
		EP1 (n=189)	EP2 (n=130)	EP3 (n=160)	EP4 (n=75)	EP5 (n=59)	EP6 (n=118)
variable	_
Age	0	1	-1	-1	-1	1	1
BMI	0	-1	-1	-1	1	-1	1
