## Supplementary material for "A circulating proteome-informed prognostic model of COVID-19 disease activity that relies on routinely available clinical laboratories": Table S2

### Sheet: Complications (p-value)
Caption: Two-sided Fisher's exact test was used to assess the enrichment or depletion of each EP in presence of different complications.
			clust_labels	clust_labels	clust_labels	clust_labels	clust_labels	clust_labels
			EP1 (n=189)	EP2 (n=130)	EP3 (n=160)	EP4 (n=75)	EP5 (n=59)	EP6 (n=118)		Legend
variable	label	alternative								Enriched	Depleted	Fisher's Exact p-value
Anemia?	Yes	two-sided	1	0.471467	0.0104065	0.879699	0.000274738	0.455925				p < 0.01
Bacteremia?	Yes	two-sided	0.0342697	0.126779	0.105369	0.578956	0.0267974	0.000324479				p < 0.05
Bronchiolitis?	Yes	two-sided	1	1	0.218878	1	1	1
Seizure?	Yes	two-sided	1	0.217676	1	1	1	0.586413
Liver dysfunction?	Yes	two-sided	0.587084	0.435775	0.774815	0.118734	0.38475	7.52297e-05
Pleural effusion?	Yes	two-sided	0.12601	0.434438	0.718654	0.216057	0.266223	0.841401
Gastrointestinal haemorrhage?	Yes	two-sided	0.0583139	1	0.74547	0.382279	0.618396	0.482327
Hyperglycemia?	Yes	two-sided	0.0148103	0.0538515	0.823338	0.542905	0.173216	0.00252857
Hypoglycemia?	Yes	two-sided	0.0801392	0.454929	0.363127	0.758631	1	0.446893
Acute kidney injury?	Yes	two-sided	0.701372	0.0201834	1.37366e-06	0.0374555	1.94474e-05	8.68732e-10
Meningitis or encephalitis?	Yes	two-sided	0.608279	0.592213	0.591278	1	1	0.032025
Pancreatitis?	Yes	two-sided	1	0.373941	0.692069	0.609032	0.0295706	0.165006
Bacterial pneumonia?	Yes	two-sided	0.14141	0.0535326	0.118811	0.879398	0.311495	6.82203e-07
Cryptogenic organizing pneumonia (COP)?	Yes	two-sided	1	1	0.390083	1	1	0.296974
Viral pneumonia/pneumonitis?	Yes	two-sided	0.0260401	0.0959498	0.0183407	0.459138	0.170435	1
Pneumothorax?	Yes	two-sided	0.740409	0.703147	0.479318	0.353344	0.612944	0.00628518
Rhabdomyolysis or myositis?	Yes	two-sided	0.687344	0.362471	1	1	0.491672	0.00376959
Acute Respiratory Distress Syndrome (ARDS)?	Yes	two-sided	1.42752e-07	0.0139454	0.233833	0.461701	0.101571	8.47431e-14
Other viral infection during hospitalization	Yes	two-sided	0.749832	0.71163	0.31743	1	1	0.450891
Positive bacterial culture during hospitalization	Yes	two-sided	1	0.276099	0.00352227	0.446254	0.00957641	0.00236187
Cardiovascular complications	Yes	two-sided	0.323238	0.0412917	0.0116068	0.66895	0.00121371	8.30678e-05
Other complications?	Yes	two-sided	0.393064	0.0186932	0.148926	0.326018	0.0189958	0.0109166
Caption: The table below shows the sign (1 means an enrichment, while -1 shows a depletion of the variable in the EP).
			clust_labels	clust_labels	clust_labels	clust_labels	clust_labels	clust_labels
			EP1 (n=189)	EP2 (n=130)	EP3 (n=160)	EP4 (n=75)	EP5 (n=59)	EP6 (n=118)
variable	label	alternative
Anemia?	Yes	two-sided	-1	-1	-1	1	1	1
Bacteremia?	Yes	two-sided	-1	-1	-1	1	1	1
Bronchiolitis?	Yes	two-sided	-1	-1	1	-1	-1	-1
Seizure?	Yes	two-sided	-1	1	-1	-1	-1	1
Liver dysfunction?	Yes	two-sided	-1	-1	-1	-1	-1	1
Pleural effusion?	Yes	two-sided	1	-1	-1	-1	1	1
Gastrointestinal haemorrhage?	Yes	two-sided	1	-1	-1	-1	-1	1
Hyperglycemia?	Yes	two-sided	-1	-1	1	1	1	1
Hypoglycemia?	Yes	two-sided	1	-1	-1	-1	-1	1
Acute kidney injury?	Yes	two-sided	-1	-1	-1	-1	1	1
Meningitis or encephalitis?	Yes	two-sided	1	-1	-1	-1	-1	1
Pancreatitis?	Yes	two-sided	-1	-1	-1	-1	1	1
Bacterial pneumonia?	Yes	two-sided	-1	-1	-1	-1	1	1
Cryptogenic organizing pneumonia (COP)?	Yes	two-sided	-1	-1	1	-1	-1	1
Viral pneumonia/pneumonitis?	Yes	two-sided	1	-1	-1	1	1	1
Pneumothorax?	Yes	two-sided	-1	-1	-1	1	-1	1
Rhabdomyolysis or myositis?	Yes	two-sided	-1	-1	-1	-1	1	1
Acute Respiratory Distress Syndrome (ARDS)?	Yes	two-sided	-1	-1	-1	1	1	1
Other viral infection during hospitalization	Yes	two-sided	1	1	-1	-1	-1	1
Positive bacterial culture during hospitalization	Yes	two-sided	-1	-1	-1	-1	1	1
Cardiovascular complications	Yes	two-sided	-1	-1	-1	-1	1	1
Other complications?	Yes	two-sided	-1	-1	-1	1	1	1

### Sheet: Complications (FDR)
Caption: Two-sided Fisher's exact test was used to assess the enrichment or depletion of each EP in different complications. The p-values were adjusted for multiple tests using Benjamini-Hochberg false discovery rate across all variables and EPs.
			clust_labels	clust_labels	clust_labels	clust_labels	clust_labels	clust_labels
			EP1 (n=189)	EP2 (n=130)	EP3 (n=160)	EP4 (n=75)	EP5 (n=59)	EP6 (n=118)		Legend
variable	label	alternative								Enriched	Depleted	Fisher's Exact FDR (Benjamini-Hochberg)
Anemia?	Yes	two-sided	1	0.795839	0.0758416	1	0.00402949	0.791488				FDR < 0.01
Bacteremia?	Yes	two-sided	0.145923	0.380338	0.347718	0.897014	0.126331	0.00428312				FDR < 0.05
Bronchiolitis?	Yes	two-sided	1	1	0.555614	1	1	1
Seizure?	Yes	two-sided	1	0.555614	1	1	1	0.897014
Liver dysfunction?	Yes	two-sided	0.897014	0.791488	0.992967	0.373406	0.763006	0.00137062
Pleural effusion?	Yes	two-sided	0.380338	0.791488	0.967983	0.555614	0.650767	1
Gastrointestinal haemorrhage?	Yes	two-sided	0.213818	1	0.979979	0.763006	0.897014	0.795839
Hyperglycemia?	Yes	two-sided	0.0888615	0.203097	1	0.873944	0.466624	0.0256747
Hypoglycemia?	Yes	two-sided	0.285902	0.791488	0.760838	0.981758	1	0.791488
Acute kidney injury?	Yes	two-sided	0.966827	0.102469	3.62647e-05	0.154504	0.000427842	5.73363e-08
Meningitis or encephalitis?	Yes	two-sided	0.897014	0.897014	0.897014	1	1	0.14091
Pancreatitis?	Yes	two-sided	1	0.763006	0.966827	0.897014	0.134597	0.46342
Bacterial pneumonia?	Yes	two-sided	0.414802	0.203097	0.373406	1	0.717239	2.25127e-05
Cryptogenic organizing pneumonia (COP)?	Yes	two-sided	1	1	0.763006	1	1	0.700009
Viral pneumonia/pneumonitis?	Yes	two-sided	0.126331	0.333299	0.100298	0.791488	0.466624	1
Pneumothorax?	Yes	two-sided	0.979979	0.966827	0.795839	0.760838	0.897014	0.0518527
Rhabdomyolysis or myositis?	Yes	two-sided	0.966827	0.760838	1	1	0.801243	0.0331724
Acute Respiratory Distress Syndrome (ARDS)?	Yes	two-sided	6.2811e-06	0.0876567	0.582377	0.791488	0.343779	1.11861e-11
Other viral infection during hospitalization	Yes	two-sided	0.979979	0.967983	0.717239	1	1	0.791488
Positive bacterial culture during hospitalization	Yes	two-sided	1	0.662637	0.0331724	0.791488	0.074358	0.0256747
Cardiovascular complications	Yes	two-sided	0.717239	0.165167	0.0766051	0.959798	0.0145645	0.00137062
Other complications?	Yes	two-sided	0.763006	0.100298	0.427354	0.717239	0.100298	0.0758416
Caption: The table below shows the sign (1 means an enrichment, while -1 shows a depletion of the variable in the EP).
			clust_labels	clust_labels	clust_labels	clust_labels	clust_labels	clust_labels
			EP1 (n=189)	EP2 (n=130)	EP3 (n=160)	EP4 (n=75)	EP5 (n=59)	EP6 (n=118)
variable	label	alternative
Anemia?	Yes	two-sided	-1	-1	-1	1	1	1
Bacteremia?	Yes	two-sided	-1	-1	-1	1	1	1
Bronchiolitis?	Yes	two-sided	-1	-1	1	-1	-1	-1
Seizure?	Yes	two-sided	-1	1	-1	-1	-1	1
Liver dysfunction?	Yes	two-sided	-1	-1	-1	-1	-1	1
Pleural effusion?	Yes	two-sided	1	-1	-1	-1	1	1
Gastrointestinal haemorrhage?	Yes	two-sided	1	-1	-1	-1	-1	1
Hyperglycemia?	Yes	two-sided	-1	-1	1	1	1	1
Hypoglycemia?	Yes	two-sided	1	-1	-1	-1	-1	1
Acute kidney injury?	Yes	two-sided	-1	-1	-1	-1	1	1
Meningitis or encephalitis?	Yes	two-sided	1	-1	-1	-1	-1	1
Pancreatitis?	Yes	two-sided	-1	-1	-1	-1	1	1
Bacterial pneumonia?	Yes	two-sided	-1	-1	-1	-1	1	1
Cryptogenic organizing pneumonia (COP)?	Yes	two-sided	-1	-1	1	-1	-1	1
Viral pneumonia/pneumonitis?	Yes	two-sided	1	-1	-1	1	1	1
Pneumothorax?	Yes	two-sided	-1	-1	-1	1	-1	1
Rhabdomyolysis or myositis?	Yes	two-sided	-1	-1	-1	-1	1	1
Acute Respiratory Distress Syndrome (ARDS)?	Yes	two-sided	-1	-1	-1	1	1	1
Other viral infection during hospitalization	Yes	two-sided	1	1	-1	-1	-1	1
Positive bacterial culture during hospitalization	Yes	two-sided	-1	-1	-1	-1	1	1
Cardiovascular complications	Yes	two-sided	-1	-1	-1	-1	1	1
Other complications?	Yes	two-sided	-1	-1	-1	1	1	1

### Sheet: Complications_Percentage
Caption: The table shows the percentage of patients in each EP that suffered from the complication.
			clust_labels
			EP1 (n=189)	EP2 (n=130)	EP3 (n=160)	EP4 (n=75)	EP5 (n=59)	EP6 (n=118)
variable	label	alternative
Anemia?	Yes	two-sided	0.201058	0.176923	0.13125	0.213333	0.40678	0.228814
Bacteremia?	Yes	two-sided	0.021164	0.0230769	0.025	0.0666667	0.118644	0.127119
Bronchiolitis?	Yes	two-sided	0	0	0.00625	0	0	0
Seizure?	Yes	two-sided	0.00529101	0.0153846	0.00625	0	0	0.00847458
Liver dysfunction?	Yes	two-sided	0.0952381	0.0846154	0.1	0.0533333	0.0677966	0.220339
Pleural effusion?	Yes	two-sided	0.0899471	0.0461538	0.05625	0.0266667	0.101695	0.0677966
Gastrointestinal haemorrhage?	Yes	two-sided	0.037037	0.0153846	0.0125	0	0	0.0254237
Hyperglycemia?	Yes	two-sided	0.137566	0.138462	0.20625	0.226667	0.271186	0.305085
Hypoglycemia?	Yes	two-sided	0.0634921	0.0230769	0.025	0.0266667	0.0338983	0.0508475
Acute kidney injury?	Yes	two-sided	0.248677	0.176923	0.11875	0.16	0.508475	0.5
Meningitis or encephalitis?	Yes	two-sided	0.010582	0	0	0	0	0.0254237
Pancreatitis?	Yes	two-sided	0.010582	0	0.00625	0	0.0508475	0.0254237
Bacterial pneumonia?	Yes	two-sided	0.164021	0.138462	0.15625	0.186667	0.254237	0.381356
Cryptogenic organizing pneumonia (COP)?	Yes	two-sided	0	0	0.00625	0	0	0.00847458
Viral pneumonia/pneumonitis?	Yes	two-sided	0.492063	0.353846	0.3375	0.466667	0.508475	0.423729
Pneumothorax?	Yes	two-sided	0.010582	0.00769231	0.00625	0.0266667	0	0.0508475
Rhabdomyolysis or myositis?	Yes	two-sided	0.00529101	0	0.00625	0	0.0169492	0.0423729
Acute Respiratory Distress Syndrome (ARDS)?	Yes	two-sided	0.0899471	0.138462	0.18125	0.253333	0.305085	0.5
Other viral infection during hospitalization	Yes	two-sided	0.021164	0.0230769	0.00625	0.0133333	0.0169492	0.0254237
Positive bacterial culture during hospitalization	Yes	two-sided	0.195767	0.161538	0.11875	0.16	0.338983	0.305085
Cardiovascular complications	Yes	two-sided	0.21164	0.169231	0.1625	0.213333	0.423729	0.389831
Other complications?	Yes	two-sided	0.396825	0.330769	0.375	0.48	0.576271	0.533898
