## Supplementary material for "A circulating proteome-informed prognostic model of COVID-19 disease activity that relies on routinely available clinical laboratories": Table S3

### Sheet: Blood Vars by EP (Summary)
Caption: Two-sided MWU test was used to assess the increase or decrease of the blood variables in each EP (EP vs. other Eps). The p-values were adjusted for multiple tests using Benjamini-Hochberg false discovery rate across all variables and EPs. Since multiple blood draws may have been obtained from each patient, the BQC19 dataset provides a summary value corresponding to the most extreme measu…
		clust_labels	clust_labels	clust_labels	clust_labels	clust_labels	clust_labels
		EP1 (n=189)	EP2 (n=130)	EP3 (n=160)	EP4 (n=75)	EP5 (n=59)	EP6 (n=118)		Legend
variable	alternative								Enriched	Depleted	Mann-Whitney U-test adjusted p-value (FDR)
WBC (Highest)	two-sided	0.000255972	0.000187745	0.971365	0.762361	0.826349	1.88363e-14				FDR < 0.01
Neutrophil (Highest)	two-sided	2.19318e-06	0.00490968	0.933723	0.113962	0.782578	1.36339e-11				FDR < 0.05
Lymphocyte (Lowest)	two-sided	1.11574e-09	0.00119025	0.657334	0.971365	0.00172511	2.3463e-14
Monocyte (Highest)	two-sided	0.012481	0.822732	0.00879245	0.245662	0.0125219	0.210887
Eosinophil (Highest)	two-sided	0.505998	0.786913	0.0066738	0.0272717	0.216993	0.00154671
Basophil (Highest)	two-sided	0.815493	0.845585	5.05031e-06	0.562856	0.144683	0.000232136
Platelet (Lowest)	two-sided	0.728807	0.998595	1.93937e-11	0.350487	2.19983e-07	0.000664053
Haemoglobin (Lowest)	two-sided	0.000730103	0.0194825	0.012481	0.247426	7.80444e-14	1.34288e-06
Urea (Highest)	two-sided	0.000113184	0.000118343	0.0570799	0.163888	7.8843e-09	2.20646e-14
Creatinine (Highest)	two-sided	0.00422912	0.130652	5.9451e-06	0.0702454	2.20646e-14	4.72219e-09
Sodium Na+ (Highest)	two-sided	0.626249	0.00260681	0.216993	0.762361	0.505998	1.43452e-08
Potassium K+ (Highest)	two-sided	8.85964e-05	0.0111123	0.826581	0.568865	9.85933e-06	9.62826e-07
C-reactive protein (Highest)	two-sided	7.11745e-05	0.00456556	0.290833	0.152737	0.826349	1.57392e-08
LDH (Highest)	two-sided	1.34288e-06	0.00123714	0.985976	0.0499856	0.786913	6.0557e-14
Albumin (Lowest)	two-sided	0.00180071	5.39278e-05	0.498418	0.891697	0.00123714	7.16871e-11
ALT (Highest)	two-sided	2.73233e-05	0.0194825	0.216993	0.0960508	0.00123714	2.63477e-12
APTT (Highest)	two-sided	0.612073	0.0125699	0.0282733	0.782578	0.0215613	0.00123714
INR (Highest)	two-sided	0.0147165	0.0919004	0.0389036	0.998595	0.00431965	1.10362e-05
Bilirubin (Highest)	two-sided	0.340256	0.126593	0.968761	0.284027	0.574842	7.82055e-06
Glucose (Highest)	two-sided	0.000356581	0.00283188	0.498418	0.822732	0.00180071	1.57392e-08
D-Dimer (Highest)	two-sided	0.00449903	0.119339	0.74925	0.104733	0.0467428	3.51351e-08
Caption: The table shows the sign (1 means an enrichment, while -1 shows a depletion of the variable in the EP).
		clust_labels	clust_labels	clust_labels	clust_labels	clust_labels	clust_labels
		EP1 (n=189)	EP2 (n=130)	EP3 (n=160)	EP4 (n=75)	EP5 (n=59)	EP6 (n=118)
variable	_
WBC (Highest)	0	-1	-1	-1	-1	1	1
Neutrophil (Highest)	0	-1	-1	1	-1	-1	1
Lymphocyte (Lowest)	0	1	1	1	-1	-1	-1
Monocyte (Highest)	0	1	-1	-1	-1	1	-1
Eosinophil (Highest)	0	-1	-1	-1	-1	1	1
Basophil (Highest)	0	-1	-1	1	-1	1	1
Platelet (Lowest)	0	-1	-1	1	1	-1	-1
Haemoglobin (Lowest)	0	1	1	1	1	-1	-1
Urea (Highest)	0	-1	-1	1	-1	1	1
Creatinine (Highest)	0	-1	-1	-1	-1	1	1
Sodium Na+ (Highest)	0	-1	-1	-1	1	-1	1
Potassium K+ (Highest)	0	-1	-1	1	-1	1	1
C-reactive protein (Highest)	0	-1	-1	1	1	-1	1
LDH (Highest)	0	-1	-1	-1	-1	1	1
Albumin (Lowest)	0	1	1	1	-1	-1	-1
ALT (Highest)	0	-1	-1	-1	-1	1	1
APTT (Highest)	0	-1	-1	-1	-1	1	1
INR (Highest)	0	-1	-1	-1	-1	1	1
Bilirubin (Highest)	0	-1	-1	-1	1	1	1
Glucose (Highest)	0	-1	-1	-1	-1	1	1
D-Dimer (Highest)	0	-1	-1	-1	-1	-1	1

### Sheet: Blood Vars by EP (First)
Caption: Two-sided MWU test was used to assess the increase or decrease of the blood variables in each EP (EP vs. other Eps). The p-values were adjusted for multiple tests using Benjamini-Hochberg false discovery rate across all variables and EPs. Since multiple blood draws may have been obtained from each patient, the BQC19 dataset provides a summary value corresponding to the most extreme measu…
		clust_labels	clust_labels	clust_labels	clust_labels	clust_labels	clust_labels
		EP1 (n=189)	EP2 (n=130)	EP3 (n=160)	EP4 (n=75)	EP5 (n=59)	EP6 (n=118)		Legend
variable	alternative								Enriched	Depleted	Mann-Whitney U-test adjusted p-value (FDR)
WBC	two-sided	0.00174663	0.000248403	0.317283	0.0778366	0.134945	3.22341e-10				FDR < 0.01
Neutrophil	two-sided	4.2481e-09	0.000532276	0.0841499	0.259113	0.748636	1.72666e-13				FDR < 0.05
Lymphocyte	two-sided	1.9139e-09	0.000590308	0.208198	0.631158	0.20171	1.53861e-14
Monocyte	two-sided	5.01086e-06	0.0448865	0.962304	0.025531	0.41767	1.50758e-10
Eosinophil	two-sided	0.000248403	0.151536	0.14006	0.0778366	0.632535	0.0012074
Basophil	two-sided	0.00251073	0.659381	0.000880194	0.0511523	0.765342	0.0575179
Platelet	two-sided	0.00850059	0.0575179	1.03978e-08	0.0117313	6.44587e-06	0.480648
Haemoglobin	two-sided	0.000148164	0.21058	0.115745	0.182956	1.37495e-13	0.000996649
Urea	two-sided	0.000226917	0.00182898	0.0717577	0.444415	7.41431e-11	4.36742e-08
Creatinine	two-sided	0.0575179	0.627528	9.33301e-05	0.0378022	1.53861e-14	0.00182433
Sodium Na+	two-sided	0.870976	0.00625312	0.748614	0.411011	0.318424	0.0195887
Potassium K+	two-sided	0.818533	0.854792	0.322381	0.182956	1.65268e-05	0.669698
C-reactive protein	two-sided	1.62555e-06	0.1187	0.00553931	0.21058	0.422033	0.0012653
LDH	two-sided	1.25867e-05	0.0959388	0.805334	0.00387664	0.36952	7.41431e-11
Albumin	two-sided	0.00148463	0.000111173	0.627528	0.329781	0.0166939	9.62316e-10
ALT	two-sided	0.000287045	0.627528	0.0117313	0.0717577	0.000105687	0.000105687
APTT	two-sided	0.411011	0.818533	0.0721941	0.818533	0.462954	0.805334
INR	two-sided	0.100291	0.0575179	0.748301	0.603793	0.0101519	0.0575179
Bilirubin	two-sided	0.668562	0.322381	0.0778366	0.400572	0.0692028	0.0347319
Glucose	two-sided	0.0113479	0.318424	0.748636	0.818533	0.21058	0.00845537
D-Dimer	two-sided	0.0728194	0.0298729	0.584652	0.824776	0.0692028	0.00589214
Caption: The table shows the sign (1 means an enrichment, while -1 shows a depletion of the variable in the EP).
		clust_labels	clust_labels	clust_labels	clust_labels	clust_labels	clust_labels
		EP1 (n=189)	EP2 (n=130)	EP3 (n=160)	EP4 (n=75)	EP5 (n=59)	EP6 (n=118)
variable	_
WBC	0	-1	-1	1	1	-1	1
Neutrophil	0	-1	-1	1	1	-1	1
Lymphocyte	0	1	1	-1	-1	-1	-1
Monocyte	0	1	1	1	-1	1	-1
Eosinophil	0	1	1	1	-1	1	-1
Basophil	0	1	1	-1	1	1	-1
Platelet	0	-1	-1	1	1	-1	1
Haemoglobin	0	1	1	1	1	-1	-1
Urea	0	-1	-1	-1	-1	1	1
Creatinine	0	-1	-1	-1	-1	1	1
Sodium Na+	0	1	-1	-1	1	-1	1
Potassium K+	0	1	-1	-1	-1	1	-1
C-reactive protein	0	-1	-1	1	1	-1	1
LDH	0	-1	-1	-1	1	1	1
Albumin	0	1	1	1	-1	-1	-1
ALT	0	-1	-1	1	-1	1	1
APTT	0	1	-1	-1	-1	1	1
INR	0	-1	-1	-1	-1	1	1
Bilirubin	0	-1	-1	1	-1	-1	1
Glucose	0	-1	-1	1	1	1	1
D-Dimer	0	-1	-1	1	1	1	1

### Sheet: Roche by EP (First)
Caption: Two-sided MWU test was used to assess the increase or decrease of the blood variables in each EP (EP vs. other Eps). The p-values were adjusted for multiple tests using Benjamini-Hochberg false discovery rate across all variables and EPs. Since multiple blood draws may have been obtained from each patient, the BQC19 dataset provides a summary value corresponding to the most extreme measu…
		clust_labels	clust_labels	clust_labels	clust_labels	clust_labels	clust_labels
		EP1 (n=189)	EP2 (n=130)	EP3 (n=160)	EP4 (n=75)	EP5 (n=59)	EP6 (n=118)		Legend
variable	alternative								Enriched	Depleted	Mann-Whitney U-test adjusted p-value (FDR)
Alpha-1 Antitrypsin	two-sided	2.83711e-19	0.34256	7.31087e-05	0.227014	0.367684	1.41688e-08				FDR < 0.01
Anti-SARS-CoV-2 antibodies	two-sided	0.0540564	0.0218774	0.0779145	0.0752164	0.0162566	0.00138971				FDR < 0.05
Alkaline phosphatase	two-sided	3.24263e-07	0.0880437	0.452522	0.0880437	0.000973471	0.0333668
Cancer antigen 125	two-sided	0.124418	0.729608	0.0540564	0.0921161	2.29082e-05	0.00405181
Creatine Kinase	two-sided	5.5527e-10	0.729608	0.0715655	0.643801	0.304363	5.91275e-06
Creatine Kinase MB	two-sided	4.63041e-07	0.15008	0.530251	0.229458	7.00191e-06	3.1599e-06
Calcium	two-sided	1.05409e-12	1.40168e-06	7.20942e-11	0.00185755	0.538275	0.0715655
Cholesterol	two-sided	0.0711291	0.0168419	0.0752164	0.0506303	0.0302645	0.368884
Cystatin C	two-sided	2.87426e-07	0.113667	0.054556	0.121238	3.03989e-18	3.12112e-07
Ferritin	two-sided	5.06189e-13	0.0010733	0.00331816	0.304363	0.121238	7.84926e-12
Growth/diff. factor-15	two-sided	3.97951e-05	0.0501643	0.00886333	0.210514	6.12457e-14	2.48841e-09
Human Epididymis Protein 4	two-sided	1.05257e-07	0.000103675	0.192567	0.452522	1.16599e-16	6.59061e-12
Interleukine-6	two-sided	2.87426e-07	0.243962	0.110519	0.653395	0.00937638	1.02597e-12
Brain natriuretic peptide 32	two-sided	0.0057308	0.0104765	0.0150402	0.955847	1.37869e-15	0.0013242
Procalcitonin	two-sided	5.33178e-10	0.0476933	0.261978	0.824795	1.94567e-08	5.48307e-13
Phosphate	two-sided	1.14379e-06	0.0238842	0.536884	0.261978	4.05752e-05	0.721292
Free T4	two-sided	0.777868	0.835632	0.00389729	0.526732	0.200977	0.00240528
Triglycerides	two-sided	1.14379e-06	0.116982	0.0126414	0.73438	0.824795	1.11472e-07
Troponin T HS	two-sided	0.0245456	0.0361234	0.00331816	0.159362	4.96369e-16	0.000138828
Vitamin B12	two-sided	6.61827e-05	0.085296	0.371094	0.68032	0.00354871	0.000115728
Vitamin D	two-sided	0.72629	0.00098351	0.435987	0.371281	0.0221237	0.00148737
Soluble fms-like tyrosine kinase 1	two-sided	1.99314e-12	0.00618081	0.188163	0.729608	0.000159414	9.01931e-14
Caption: The table shows the sign (1 means an enrichment, while -1 shows a depletion of the variable in the EP).
		clust_labels	clust_labels	clust_labels	clust_labels	clust_labels	clust_labels
		EP1 (n=189)	EP2 (n=130)	EP3 (n=160)	EP4 (n=75)	EP5 (n=59)	EP6 (n=118)
variable	_
Alpha-1 Antitrypsin	0	-1	-1	1	1	1	1
Anti-SARS-CoV-2 antibodies	0	-1	-1	1	1	-1	1
Alkaline phosphatase	0	-1	1	1	-1	1	1
Cancer antigen 125	0	-1	1	-1	-1	1	1
Creatine Kinase	0	-1	1	-1	1	1	1
Creatine Kinase MB	0	-1	-1	-1	1	1	1
Calcium	0	-1	1	1	-1	1	-1
Cholesterol	0	-1	1	1	-1	-1	1
Cystatin C	0	-1	-1	-1	-1	1	1
Ferritin	0	-1	-1	1	-1	1	1
Growth/diff. factor-15	0	-1	-1	-1	-1	1	1
Human Epididymis Protein 4	0	-1	-1	-1	-1	1	1
Interleukine-6	0	-1	-1	-1	-1	1	1
Brain natriuretic peptide 32	0	-1	-1	-1	-1	1	1
Procalcitonin	0	-1	-1	-1	-1	1	1
Phosphate	0	-1	1	1	-1	1	-1
Free T4	0	1	1	1	1	-1	-1
Triglycerides	0	-1	-1	1	-1	-1	1
Troponin T HS	0	-1	1	-1	-1	1	1
Vitamin B12	0	-1	-1	1	-1	1	1
Vitamin D	0	-1	1	-1	-1	1	-1
Soluble fms-like tyrosine kinase 1	0	1	-1	-1	-1	-1	1
