## Supplementary material for "A circulating proteome-informed prognostic model of COVID-19 disease activity that relies on routinely available clinical laboratories": Table S4

### Sheet: Characteristics
Caption: Clinical and pathological characteristics of patients without SomaLogic data grouped by predicted endophenotypes (PEPs).
		Cohort (n=903)	PEP1 (n=156)	PEP2 (n=215)	PEP3 (n=112)	PEP4 (n=103)	PEP5 (n=150)	PEP6 (n=167)
		No. (%)	No. (%)	No. (%)	No. (%)	No. (%)	No. (%)	No. (%)
Age	<45	20.2	29.5	17.7	28.6	30.1	4	17.4
	45-65	33.7	36.5	36.7	42	32	24.7	30.5
	>65	46.2	34	45.6	29.5	37.9	71.3	52.1
	Unknown	0	0	0	0	0	0	0
BMI	<20	5.3	5.8	7	6.2	5.8	4	3
	20-25	14	12.8	14.9	7.1	15.5	18	13.8
	25-35	27.8	26.9	27.9	25	23.3	30	31.1
	>35	6.8	6.4	6.5	6.2	2.9	6	10.8
	Unknown	46.2	48.1	43.7	55.4	52.4	42	41.3
Sex	Female	42.2	37.8	57.2	33.9	46.6	38	33.5
	Male	57.8	62.2	42.8	66.1	53.4	62	66.5
Severity	Dead	8.5	1.3	4.2	3.6	3.9	12.7	23.4
	Severe	19.7	9.6	8.8	21.4	24.3	22.7	36.5
	Moderate	40.2	52.6	40.9	43.8	38.8	43.3	23.4
	Mild	16.6	25	23.3	13.4	17.5	10	7.8
	Unknown	15	11.5	22.8	17.9	15.5	11.3	9
Oxygen therapy	Yes	58.1	43.6	44.2	67	59.2	58	83.2
	No	12.6	19.9	22.8	7.1	8.7	8.7	2.4
	Unknown	29.2	36.5	33	25.9	32	33.3	14.4
Ventilatory support	Yes	57.8	43.6	43.3	67	59.2	57.3	83.2
	No	23.5	31.4	28.4	19.6	21.4	28	9.6
	Unknown	18.7	25	28.4	13.4	19.4	14.7	7.2
Admission to ICU	Yes	26.7	11.5	13	23.2	27.2	30.7	56.9
	No	64.8	80.1	76.7	68.8	61.2	60.7	38.3
	Unknown	8.5	8.3	10.2	8	11.7	8.7	4.8

### Sheet: PEP Enrichment (Boolean Vars)
Caption: Two-sided Fisher's exact test was used to assess the enrichment or depletion of Boolean clinical variables in each predicted EP (one PEP vs. other PEPs). The p-values were adjusted for multiple tests using Benjamini-Hochberg false discovery rate across EPs.
			PEPS	PEPS	PEPS	PEPS	PEPS	PEPS
			PEP1 (n=156)	PEP2 (n=215)	PEP3 (n=112)	PEP4 (n=103)	PEP5 (n=150)	PEP6 (n=167)		Legend
variable	label	alternative								Enriched	Depleted	Fisher's Exact FDR (Benjamini-Hochberg)
Sex	Female	two-sided	0.333323	3.20791e-06	0.131428	0.342033	0.333323	0.0359678				FDR < 0.01
Ventilation	Yes	two-sided	0.000233364	3.65984e-06	0.0611143	0.927964	0.927964	1.49601e-13				FDR < 0.05
Oxygen	Yes	two-sided	0.000157535	8.11084e-06	0.0772865	0.999337	1	2.86952e-13
ICU	Yes	two-sided	1.60983e-06	2.56546e-07	0.509955	0.906068	0.340263	1.33587e-19
Severity (binary)	Severe/Dead	two-sided	5.28521e-08	1.19456e-08	0.601221	1	0.0559485	5.62357e-21
Caption: The table shows the sign (1 means an enrichment, while -1 shows a depletion) of the variable in the PEP.
			PEPS	PEPS	PEPS	PEPS	PEPS	PEPS
			PEP1 (n=156)	PEP2 (n=215)	PEP3 (n=112)	PEP4 (n=103)	PEP5 (n=150)	PEP6 (n=167)
variable	label	alternative
Sex	Female	two-sided	-1	1	-1	1	-1	-1
Ventilation	Yes	two-sided	-1	-1	1	1	-1	1
Oxygen	Yes	two-sided	-1	-1	1	1	-1	1
ICU	Yes	two-sided	-1	-1	-1	1	1	1
Severity (binary)	Severe/Dead	two-sided	-1	-1	-1	-1	1	1

### Sheet: PEP assocation (Cont. Vars)
Caption: Two-sided MWU test was used to assess the increase or decrease of the continous variables in each predicted EP (PEP vs. other PEPs). The p-values were adjusted for multiple tests using Benjamini-Hochberg false discovery rate across EPs.
		PEPS	PEPS	PEPS	PEPS	PEPS	PEPS
		PEP1 (n=156)	PEP2 (n=215)	PEP3 (n=112)	PEP4 (n=103)	PEP5 (n=150)	PEP6 (n=167)		Legend
variable	alternative								Enriched	Depleted	Mann-Whitney U-test FDR (Benjamini-Hochberg)
Age	two-sided	0.000138884	0.815364	6.03134e-05	0.0165873	7.08229e-17	0.32398				FDR < 0.01
BMI	two-sided	0.890786	0.551942	0.890786	0.438873	0.938747	0.133712				FDR < 0.05
Caption: The table shows the sign (1 means an increase, while -1 shows a decrease in the mean value).
		PEPS	PEPS	PEPS	PEPS	PEPS	PEPS
		PEP1 (n=156)	PEP2 (n=215)	PEP3 (n=112)	PEP4 (n=103)	PEP5 (n=150)	PEP6 (n=167)
variable	_
Age	0	-1	1	-1	-1	1	1
BMI	0	-1	-1	1	-1	-1	1

### Sheet: PEP association (Blood Summary)
Caption: Two-sided MWU test was used to assess the increase or decrease of the blood variables in each predicted EP (one PEP vs. other PEPs). The p-values were adjusted for multiple tests using Benjamini-Hochberg false discovery rate across all variables and EPs. Since multiple blood draws may have been obtained from each patient, the BQC19 dataset provides a summary value corresponding to the mo…
		PEPS	PEPS	PEPS	PEPS	PEPS	PEPS
		PEP1 (n=156)	PEP2 (n=215)	PEP3 (n=112)	PEP4 (n=103)	PEP5 (n=150)	PEP6 (n=167)		Legend
variable	alternative								Enriched	Depleted	Mann-Whitney U-test FDR (Benjamini-Hochberg)
WBC (Highest)	two-sided	2.01796e-08	6.54764e-20	0.484173	4.58528e-08	0.241671	9.58942e-26				FDR < 0.01
Neutrophil (Highest)	two-sided	8.87156e-19	0.000104818	0.266964	0.963086	0.000478234	3.32701e-26				FDR < 0.05
Lymphocyte (Lowest)	two-sided	4.22344e-18	4.72743e-05	0.377337	0.641439	0.000348513	1.41068e-26
Monocyte (Highest)	two-sided	0.146612	0.00209427	0.621468	0.00282605	0.747867	0.0128449
Eosinophil (Highest)	two-sided	0.0132444	0.536857	0.31276	0.636153	0.0682731	0.219695
Basophil (Highest)	two-sided	0.00262506	0.744373	0.0390066	0.332128	0.46619	0.000348513
Platelet (Lowest)	two-sided	0.320854	0.000747432	3.47674e-07	8.1769e-13	0.000210737	0.000111581
Haemoglobin (Lowest)	two-sided	7.13436e-19	0.172253	0.00010746	0.241671	7.66169e-21	1.98428e-08
Urea (Highest)	two-sided	6.20757e-13	2.1462e-08	0.000171791	0.107633	1.41068e-26	3.47688e-14
Creatinine (Highest)	two-sided	6.02412e-06	4.65655e-08	1.02993e-05	0.000921178	4.26058e-38	2.72491e-06
Sodium Na+ (Highest)	two-sided	0.0143471	1.91386e-06	0.335375	0.0424263	0.0636874	3.78372e-17
Potassium K+ (Highest)	two-sided	0.00140831	8.0599e-06	0.00296667	0.59304	1.58589e-08	2.02664e-08
C-reactive protein (Highest)	two-sided	2.76007e-15	1.50927e-07	0.0547187	0.0167872	0.0105306	2.13107e-12
LDH (Highest)	two-sided	1.41756e-06	9.64557e-06	0.796063	0.0194908	0.747867	8.16975e-13
Albumin (Lowest)	two-sided	1.35797e-09	2.27372e-07	0.186781	0.963086	2.11891e-06	6.18809e-15
ALT (Highest)	two-sided	0.050831	1.06154e-07	3.11566e-07	0.457919	0.0223842	1.91386e-06
APTT (Highest)	two-sided	4.3358e-05	0.000249501	0.621468	0.60512	0.0194908	1.40629e-07
INR (Highest)	two-sided	0.000283428	0.0192371	0.139453	0.0439221	0.00177676	8.3711e-09
Bilirubin (Highest)	two-sided	0.0526996	0.00010746	0.401157	0.149518	0.884917	4.94607e-10
Glucose (Highest)	two-sided	3.24989e-07	0.000205376	0.000129652	0.812104	2.54205e-07	1.01598e-12
D-Dimer (Highest)	two-sided	2.49069e-08	0.00101338	0.744373	0.293373	0.00411732	4.58528e-08
Caption: The table shows the sign (1 means an enrichment, while -1 shows a depletion of the variable in the PEP).
		PEPS	PEPS	PEPS	PEPS	PEPS	PEPS
		PEP1 (n=156)	PEP2 (n=215)	PEP3 (n=112)	PEP4 (n=103)	PEP5 (n=150)	PEP6 (n=167)
variable	_
WBC (Highest)	0	-1	-1	-1	-1	-1	1
Neutrophil (Highest)	0	-1	-1	-1	-1	1	1
Lymphocyte (Lowest)	0	1	1	1	1	-1	-1
Monocyte (Highest)	0	-1	-1	-1	1	-1	-1
Eosinophil (Highest)	0	-1	-1	-1	-1	1	1
Basophil (Highest)	0	-1	-1	1	1	-1	1
Platelet (Lowest)	0	1	-1	1	1	-1	-1
Haemoglobin (Lowest)	0	1	1	1	1	-1	-1
Urea (Highest)	0	-1	-1	-1	-1	1	1
Creatinine (Highest)	0	-1	-1	-1	-1	1	1
Sodium Na+ (Highest)	0	-1	-1	-1	-1	1	1
Potassium K+ (Highest)	0	-1	-1	-1	-1	1	1
C-reactive protein (Highest)	0	-1	-1	1	1	1	1
LDH (Highest)	0	-1	-1	-1	-1	-1	1
Albumin (Lowest)	0	1	1	1	-1	-1	-1
ALT (Highest)	0	-1	-1	1	-1	-1	1
APTT (Highest)	0	-1	-1	-1	-1	1	1
INR (Highest)	0	-1	-1	-1	-1	1	1
Bilirubin (Highest)	0	-1	-1	1	-1	1	1
Glucose (Highest)	0	-1	-1	-1	-1	1	1
D-Dimer (Highest)	0	-1	-1	-1	1	-1	1

### Sheet: PEP association (Blood First)
Caption: Two-sided MWU test was used to assess the increase or decrease of the blood variables in each predicted EP (one PEP vs. other PEPs). The p-values were adjusted for multiple tests using Benjamini-Hochberg false discovery rate across all variables and EPs. Since multiple blood draws may have been obtained from each patient, the BQC19 dataset provides a summary value corresponding to the mo…
		PEPS	PEPS	PEPS	PEPS	PEPS	PEPS
		PEP1 (n=156)	PEP2 (n=215)	PEP3 (n=112)	PEP4 (n=103)	PEP5 (n=150)	PEP6 (n=167)		Legend
variable	alternative								Enriched	Depleted	Mann-Whitney U-test FDR (Benjamini-Hochberg)
WBC	two-sided	0.0231889	2.39167e-37	0.891728	2.40539e-23	0.00275161	2.3341e-28				FDR < 0.01
Neutrophil	two-sided	5.2648e-15	1.71582e-10	0.407764	0.198541	0.130332	1.99192e-37				FDR < 0.05
Lymphocyte	two-sided	7.64378e-18	9.89564e-09	0.469224	0.891968	0.0138297	1.32476e-37
Monocyte	two-sided	3.44641e-06	8.27262e-08	0.0823524	0.000285099	0.283183	2.71321e-24
Eosinophil	two-sided	0.0131936	0.00095219	0.221274	0.147097	0.981071	1.53823e-10
Basophil	two-sided	0.567302	0.00315583	0.0227936	3.37941e-06	0.0823524	0.000147797
Platelet	two-sided	0.0856099	1.07204e-08	4.01615e-17	3.7787e-18	2.67308e-07	0.28731
Haemoglobin	two-sided	2.15597e-16	0.32898	0.00095219	0.0991479	8.34811e-29	0.00586022
Urea	two-sided	6.78287e-09	6.81991e-12	0.00630694	0.00767553	1.44469e-30	2.08938e-13
Creatinine	two-sided	0.00315583	3.91174e-06	5.4819e-07	8.60659e-06	1.21425e-51	0.0986388
Sodium Na+	two-sided	0.0986388	1.72554e-12	0.139071	0.241291	0.58257	3.53767e-10
Potassium K+	two-sided	0.839988	0.00103124	0.0350039	0.465157	8.55625e-08	0.45997
C-reactive protein	two-sided	8.07677e-12	0.00378555	0.137196	0.475133	0.00734288	4.08427e-11
LDH	two-sided	1.02192e-06	0.00734288	0.384761	0.00404755	0.158291	8.53684e-10
Albumin	two-sided	1.86234e-07	1.52894e-14	0.737183	0.0363586	8.7314e-08	5.68292e-11
ALT	two-sided	0.137196	3.78667e-08	2.11491e-11	0.0014441	5.3526e-05	0.00520072
APTT	two-sided	0.00767553	0.405247	0.591354	0.821999	0.0295265	0.210273
INR	two-sided	0.0905259	0.0363586	0.198541	0.198541	0.267803	0.00730294
Bilirubin	two-sided	0.130332	8.55048e-06	0.00616307	0.0241268	0.210273	4.75227e-05
Glucose	two-sided	0.00038184	3.79504e-05	0.0183141	0.169939	0.000260692	2.32025e-07
D-Dimer	two-sided	6.44964e-05	0.0014441	0.0694724	0.180941	0.210888	6.0614e-06
Caption: The table shows the sign (1 means an enrichment, while -1 shows a depletion of the variable in the PEP).
		PEPS	PEPS	PEPS	PEPS	PEPS	PEPS
		PEP1 (n=156)	PEP2 (n=215)	PEP3 (n=112)	PEP4 (n=103)	PEP5 (n=150)	PEP6 (n=167)
variable	_
WBC	0	-1	-1	-1	1	-1	1
Neutrophil	0	-1	-1	-1	1	1	1
Lymphocyte	0	1	1	1	1	-1	-1
Monocyte	0	1	1	1	-1	1	-1
Eosinophil	0	-1	1	-1	1	1	-1
Basophil	0	-1	1	-1	1	-1	-1
Platelet	0	-1	-1	1	1	-1	-1
Haemoglobin	0	1	1	1	1	-1	-1
Urea	0	-1	-1	-1	-1	1	1
Creatinine	0	-1	-1	-1	-1	1	-1
Sodium Na+	0	1	-1	1	-1	1	1
Potassium K+	0	1	-1	-1	-1	1	1
C-reactive protein	0	-1	-1	1	1	1	1
LDH	0	-1	-1	1	1	-1	1
Albumin	0	1	1	-1	-1	-1	-1
ALT	0	-1	-1	1	1	-1	-1
APTT	0	-1	-1	-1	-1	1	1
INR	0	-1	-1	-1	-1	1	1
Bilirubin	0	-1	-1	1	-1	-1	1
Glucose	0	-1	-1	-1	1	1	1
D-Dimer	0	-1	-1	1	1	1	1

### Sheet: PEP association (Roche First)
Caption: Two-sided MWU test was used to assess the increase or decrease of the blood variables in each predicted EP (one PEP vs. other PEPs). The p-values were adjusted for multiple tests using Benjamini-Hochberg false discovery rate across all variables and EPs. Since multiple blood draws may have been obtained from each patient, the BQC19 dataset provides a summary value corresponding to the mo…
		PEPS	PEPS	PEPS	PEPS	PEPS	PEPS
		PEP1 (n=156)	PEP2 (n=215)	PEP3 (n=112)	PEP4 (n=103)	PEP5 (n=150)	PEP6 (n=167)		Legend
variable	alternative								Enriched	Depleted	Mann-Whitney U-test FDR (Benjamini-Hochberg)
Alpha-1 Antitrypsin	two-sided	7.72955e-13	0.0754031	0.00215418	0.00458718	0.0108671	2.37594e-08				FDR < 0.01
Anti-SARS-CoV-2 antibodies	two-sided	0.0226908	0.0245739	0.468964	0.0326276	0.993158	0.0506631				FDR < 0.05
Alkaline phosphatase	two-sided	2.14135e-14	0.0301969	0.0147258	0.0270409	0.109767	0.00215418
Cancer antigen 125	two-sided	3.67029e-08	0.790064	0.0177561	0.159188	2.88071e-05	4.08356e-07
Creatine Kinase	two-sided	0.318585	0.468964	0.582735	0.0306398	0.806247	0.0103668
Creatine Kinase MB	two-sided	0.000280167	0.627102	0.681732	0.0161296	3.99156e-05	0.0089353
Calcium	two-sided	8.3199e-16	1.19279e-08	8.9282e-05	6.05719e-05	0.269455	0.366664
Cholesterol	two-sided	8.94003e-09	6.02294e-05	0.00196283	0.166703	0.0574519	0.104972
Cystatin C	two-sided	1.33015e-11	0.369764	0.0445288	0.00302581	1.30416e-16	3.49643e-05
Ferritin	two-sided	0.0328889	1.42139e-06	0.00205219	0.42097	0.583656	0.000164405
Growth/diff. factor-15	two-sided	2.35068e-09	0.0173199	0.000899689	0.0231013	2.61123e-09	2.33225e-14
Human Epididymis Protein 4	two-sided	1.82639e-11	0.00396923	0.00211091	0.318585	8.3199e-16	1.19279e-08
Interleukine-6	two-sided	0.0288053	0.00915039	0.000207477	0.740533	0.13095	4.16171e-12
Brain natriuretic peptide 32	two-sided	0.00262107	0.0848202	0.000825168	0.0341788	3.03339e-14	0.00831452
Procalcitonin	two-sided	1.19502e-05	0.000351192	0.167666	0.0983211	3.13554e-07	1.0921e-08
Phosphate	two-sided	6.47163e-13	0.0342686	0.133908	0.00173669	0.000175657	0.0117967
Free T4	two-sided	0.0206898	0.439633	0.000521231	0.958577	0.939441	0.0870867
Triglycerides	two-sided	2.32891e-08	0.19096	0.011211	0.0520567	0.7138	9.26084e-10
Troponin T HS	two-sided	0.00488751	0.0947318	2.48431e-05	0.0378828	8.3199e-16	0.00693746
Vitamin B12	two-sided	4.93319e-05	0.68598	0.143578	0.164173	0.232308	0.00304055
Vitamin D	two-sided	0.000349481	5.79055e-06	0.613979	0.00388755	0.0117967	0.848803
Soluble fms-like tyrosine kinase 1	two-sided	2.09912e-12	0.00745802	0.595287	0.0691492	0.00205219	1.30416e-16
Caption: The table shows the sign (1 means an enrichment, while -1 shows a depletion of the variable in the PEP).
		PEPS	PEPS	PEPS	PEPS	PEPS	PEPS
		PEP1 (n=156)	PEP2 (n=215)	PEP3 (n=112)	PEP4 (n=103)	PEP5 (n=150)	PEP6 (n=167)
variable	_
Alpha-1 Antitrypsin	0	-1	-1	1	-1	1	1
Anti-SARS-CoV-2 antibodies	0	-1	-1	1	1	1	1
Alkaline phosphatase	0	-1	1	1	-1	1	1
Cancer antigen 125	0	-1	-1	-1	-1	1	1
Creatine Kinase	0	-1	-1	-1	-1	1	1
Creatine Kinase MB	0	-1	-1	-1	-1	1	1
Calcium	0	-1	1	1	-1	1	1
Cholesterol	0	-1	1	1	-1	-1	1
Cystatin C	0	-1	-1	-1	-1	1	1
Ferritin	0	-1	-1	1	-1	1	1
Growth/diff. factor-15	0	-1	-1	-1	-1	1	1
Human Epididymis Protein 4	0	-1	-1	-1	-1	1	1
Interleukine-6	0	-1	-1	-1	-1	-1	1
Brain natriuretic peptide 32	0	-1	-1	-1	-1	1	-1
Procalcitonin	0	-1	-1	-1	-1	1	1
Phosphate	0	-1	1	1	-1	1	1
Free T4	0	-1	1	1	1	-1	-1
Triglycerides	0	-1	-1	1	-1	-1	1
Troponin T HS	0	-1	-1	-1	-1	1	-1
Vitamin B12	0	-1	-1	1	-1	1	1
Vitamin D	0	-1	1	-1	-1	1	-1
Soluble fms-like tyrosine kinase 1	0	-1	-1	-1	-1	-1	1

### Sheet: PEP_Complications (pvalue)
Caption: Two-sided Fisher's exact test was used to assess the enrichment or depletion of each predicted EP (PEP) in presence of different complications.
			PEPS	PEPS	PEPS	PEPS	PEPS	PEPS
			PEP1 (n=156)	PEP2 (n=215)	PEP3 (n=112)	PEP4 (n=103)	PEP5 (n=150)	PEP6 (n=167)		Legend
variable	label	alternative								Enriched	Depleted	Fisher's Exact p-value
Anemia?	Yes	two-sided	8.39806e-05	0.829629	0.578481	0.388897	0.000775123	0.637933				p < 0.01
Bacteremia?	Yes	two-sided	0.00986064	0.4874	0.11038	0.156712	0.11259	2.84076e-05				p < 0.05
Bronchiolitis?	Yes	two-sided	0.172757	1	1	1	1	1
Seizure?	Yes	two-sided	0.315828	1	1	1	1	0.335843
Liver dysfunction?	Yes	two-sided	0.0609527	0.870057	0.000395169	0.117408	0.0225241	0.857112
Pleural effusion?	Yes	two-sided	0.0271993	0.0659339	1	0.625161	0.0109907	0.0437394
Gastrointestinal haemorrhage?	Yes	two-sided	1	0.128808	1	0.614632	0.222442	0.0231572
Hyperglycemia?	Yes	two-sided	0.107718	0.00424399	0.0422466	0.00250906	0.179796	0.0315626
Hypoglycemia?	Yes	two-sided	0.557636	0.437521	0.500133	0.723853	0.00370822	0.780915
Acute kidney injury?	Yes	two-sided	8.43305e-07	1.51311e-05	0.000888401	0.0998425	6.17061e-17	4.57793e-05
Meningitis or encephalitis?	Yes	two-sided	1	1	0.124031	1	1	1
Pancreatitis?	Yes	two-sided	0.140115	0.577812	1	1	0.517105	0.55934
Bacterial pneumonia?	Yes	two-sided	3.69779e-05	0.00108179	0.0368877	0.403493	0.0009214	8.63548e-06
Cryptogenic organizing pneumonia (COP)?	Yes	two-sided	1	0.207317	0.211618	0.572921	0.32864	1
Viral pneumonia/pneumonitis?	Yes	two-sided	0.141853	0.297101	0.575769	0.642374	0.135647	0.703648
Pneumothorax?	Yes	two-sided	0.0234776	0.0253465	0.75737	0.341584	1	7.27112e-05
Rhabdomyolysis or myositis?	Yes	two-sided	0.594247	1	1	1	0.59714	0.00485514
Acute Respiratory Distress Syndrome (ARDS)?	Yes	two-sided	6.25109e-07	0.00199625	0.380357	0.542324	0.241305	4.18108e-10
Other viral infection during hospitalization	Yes	two-sided	0.757384	0.418731	0.496043	0.259577	0.754736	0.765519
Positive bacterial culture during hospitalization	Yes	two-sided	0.000139737	0.199751	0.00202421	0.508694	6.42412e-05	5.57606e-05
Cardiovascular complications	Yes	two-sided	4.61295e-05	0.00581802	0.692866	0.274477	0.000276885	1.70729e-05
Other complications?	Yes	two-sided	0.00179412	0.000279463	0.358728	0.459038	3.58579e-06	6.1818e-05
Caption: The table below shows the sign (1 means an enrichment, while -1 shows a depletion of the variable in the PEP).
			PEPS	PEPS	PEPS	PEPS	PEPS	PEPS
			PEP1 (n=156)	PEP2 (n=215)	PEP3 (n=112)	PEP4 (n=103)	PEP5 (n=150)	PEP6 (n=167)
variable	label	alternative
Anemia?	Yes	two-sided	-1	-1	-1	1	1	1
Bacteremia?	Yes	two-sided	-1	-1	-1	-1	1	1
Bronchiolitis?	Yes	two-sided	1	-1	-1	-1	-1	-1
Seizure?	Yes	two-sided	1	-1	-1	-1	-1	1
Liver dysfunction?	Yes	two-sided	-1	-1	1	1	-1	-1
Pleural effusion?	Yes	two-sided	-1	-1	1	-1	1	1
Gastrointestinal haemorrhage?	Yes	two-sided	-1	-1	-1	-1	1	1
Hyperglycemia?	Yes	two-sided	-1	-1	-1	1	1	1
Hypoglycemia?	Yes	two-sided	-1	-1	-1	1	1	-1
Acute kidney injury?	Yes	two-sided	-1	-1	-1	-1	1	1
Meningitis or encephalitis?	Yes	two-sided	-1	-1	1	-1	-1	-1
Pancreatitis?	Yes	two-sided	1	-1	-1	-1	1	1
Bacterial pneumonia?	Yes	two-sided	-1	-1	-1	1	1	1
Cryptogenic organizing pneumonia (COP)?	Yes	two-sided	-1	-1	1	1	1	-1
Viral pneumonia/pneumonitis?	Yes	two-sided	-1	-1	1	1	1	1
Pneumothorax?	Yes	two-sided	-1	-1	-1	1	1	1
Rhabdomyolysis or myositis?	Yes	two-sided	-1	-1	-1	-1	-1	1
Acute Respiratory Distress Syndrome (ARDS)?	Yes	two-sided	-1	-1	-1	1	1	1
Other viral infection during hospitalization	Yes	two-sided	-1	1	-1	1	-1	1
Positive bacterial culture during hospitalization	Yes	two-sided	-1	-1	-1	-1	1	1
Cardiovascular complications	Yes	two-sided	-1	-1	-1	-1	1	1
Other complications?	Yes	two-sided	-1	-1	-1	-1	1	1

### Sheet: PEP_Complications (FDR)
Caption: Two-sided Fisher's exact test was used to assess the enrichment or depletion of each predicted EP (PEP) in different complications. The p-values were adjusted for multiple tests using Benjamini-Hochberg false discovery rate across all variables and EPs.
			PEPS	PEPS	PEPS	PEPS	PEPS	PEPS
			PEP1 (n=156)	PEP2 (n=215)	PEP3 (n=112)	PEP4 (n=103)	PEP5 (n=150)	PEP6 (n=167)		Legend
variable	label	alternative								Enriched	Depleted	Fisher's Exact FDR (Benjamini-Hochberg)
Anemia?	Yes	two-sided	0.000652085	1	0.848439	0.693708	0.00465074	0.883264				FDR < 0.01
Bacteremia?	Yes	two-sided	0.0382825	0.814389	0.297238	0.362912	0.297238	0.000416644				FDR < 0.05
Bronchiolitis?	Yes	two-sided	0.393172	1	1	1	1	1
Seizure?	Yes	two-sided	0.613078	1	1	1	1	0.633304
Liver dysfunction?	Yes	two-sided	0.178795	1	0.00248392	0.303879	0.0815539	1
Pleural effusion?	Yes	two-sided	0.0897576	0.189202	1	0.877885	0.0414506	0.131218
Gastrointestinal haemorrhage?	Yes	two-sided	1	0.320804	1	0.872381	0.46607	0.0815539
Hyperglycemia?	Yes	two-sided	0.296225	0.0180712	0.129687	0.0114206	0.402255	0.101616
Hypoglycemia?	Yes	two-sided	0.848439	0.750036	0.815031	0.965137	0.0163162	0.991162
Acute kidney injury?	Yes	two-sided	2.7829e-05	0.000281702	0.0050677	0.280409	8.14521e-15	0.000507425
Meningitis or encephalitis?	Yes	two-sided	1	1	0.314848	1	1	1
Pancreatitis?	Yes	two-sided	0.334367	0.848439	1	1	0.822384	0.848439
Bacterial pneumonia?	Yes	two-sided	0.000488108	0.00571183	0.115933	0.710147	0.0050677	0.000189981
Cryptogenic organizing pneumonia (COP)?	Yes	two-sided	1	0.448619	0.450541	0.848439	0.628703	1
Viral pneumonia/pneumonitis?	Yes	two-sided	0.334367	0.585334	0.848439	0.883264	0.331581	0.94777
Pneumothorax?	Yes	two-sided	0.0815539	0.0857882	0.980145	0.635058	1	0.000599867
Rhabdomyolysis or myositis?	Yes	two-sided	0.856766	1	1	1	0.856766	0.0200274
Acute Respiratory Distress Syndrome (ARDS)?	Yes	two-sided	2.75048e-05	0.0095427	0.687769	0.848439	0.497691	2.75952e-08
Other viral infection during hospitalization	Yes	two-sided	0.980145	0.72727	0.815031	0.527142	0.980145	0.981053
Positive bacterial culture during hospitalization	Yes	two-sided	0.00102474	0.439452	0.0095427	0.818874	0.000565323	0.000565323
Cardiovascular complications	Yes	two-sided	0.000507425	0.0232721	0.942869	0.548955	0.00184445	0.000281702
Other complications?	Yes	two-sided	0.0091086	0.00184445	0.657669	0.776833	9.46648e-05	0.000565323
Caption: The table below shows the sign (1 means an enrichment, while -1 shows a depletion of the variable in the PEP).
			PEPS	PEPS	PEPS	PEPS	PEPS	PEPS
			PEP1 (n=156)	PEP2 (n=215)	PEP3 (n=112)	PEP4 (n=103)	PEP5 (n=150)	PEP6 (n=167)
variable	label	alternative
Anemia?	Yes	two-sided	-1	-1	-1	1	1	1
Bacteremia?	Yes	two-sided	-1	-1	-1	-1	1	1
Bronchiolitis?	Yes	two-sided	1	-1	-1	-1	-1	-1
Seizure?	Yes	two-sided	1	-1	-1	-1	-1	1
Liver dysfunction?	Yes	two-sided	-1	-1	1	1	-1	-1
Pleural effusion?	Yes	two-sided	-1	-1	1	-1	1	1
Gastrointestinal haemorrhage?	Yes	two-sided	-1	-1	-1	-1	1	1
Hyperglycemia?	Yes	two-sided	-1	-1	-1	1	1	1
Hypoglycemia?	Yes	two-sided	-1	-1	-1	1	1	-1
Acute kidney injury?	Yes	two-sided	-1	-1	-1	-1	1	1
Meningitis or encephalitis?	Yes	two-sided	-1	-1	1	-1	-1	-1
Pancreatitis?	Yes	two-sided	1	-1	-1	-1	1	1
Bacterial pneumonia?	Yes	two-sided	-1	-1	-1	1	1	1
Cryptogenic organizing pneumonia (COP)?	Yes	two-sided	-1	-1	1	1	1	-1
Viral pneumonia/pneumonitis?	Yes	two-sided	-1	-1	1	1	1	1
Pneumothorax?	Yes	two-sided	-1	-1	-1	1	1	1
Rhabdomyolysis or myositis?	Yes	two-sided	-1	-1	-1	-1	-1	1
Acute Respiratory Distress Syndrome (ARDS)?	Yes	two-sided	-1	-1	-1	1	1	1
Other viral infection during hospitalization	Yes	two-sided	-1	1	-1	1	-1	1
Positive bacterial culture during hospitalization	Yes	two-sided	-1	-1	-1	-1	1	1
Cardiovascular complications	Yes	two-sided	-1	-1	-1	-1	1	1
Other complications?	Yes	two-sided	-1	-1	-1	-1	1	1
